# Genomic epidemiology of the rotavirus G2P[4] strains in coastal Kenya pre- and post-rotavirus vaccine introduction, 2012 – 2018

**DOI:** 10.1101/2022.10.21.22281210

**Authors:** Timothy O. Makori, Joel L. Bargul, Arnold W. Lambisia, Mike J. Mwanga, Nickson Murunga, Zaydah R. de Laurent, Clement S. Lewa, Martin Mutunga, Paul Kellam, Matthew Cotten, D. James Nokes, My Phan, Charles N. Agoti

## Abstract

The introduction of rotavirus vaccines into the national immunization programme in many countries has led to a decline of childhood diarrhoea disease burden. Coincidentally, the incidence of some rotavirus group A (RVA) genotypes, has increased, which may result from non-vaccine-type replacement. Here we investigate the evolutionary genomics of rotavirus G2P[4] which has shown an increase in countries that introduced the monovalent Rotarix® vaccine. We examined the 63 RVA G2P[4] strains sampled from children (aged below 13 years) admitted to Kilifi County Hospital, Coastal Kenya, pre- (2012 to June 2014) and post- (July 2014-2018) rotavirus vaccine introduction. All the 63 genome sequences showed a typical DS-1 like genome constellation G2-P[4]-I2-R2-C2-M2-A2-N2-T2-E2-H2. G2 sub-lineage IVa-3 strains predominated in the pre-vaccine era co-circulating with low numbers of G2 sub-lineage IVa-1 strains, whereas sub-lineage IVa-3 strains dominated the post-vaccine period. In addition, in the pre-vaccine period, P[4] sub-lineage IVa strains co-circulated with low numbers of P[4] lineage II strains, but P[4] sub-lineage IVa strains predominated in the post-vaccine period. On the global phylogeny, the Kenyan pre- and post-vaccine G2P[4] strains clustered separately, suggesting that different virus populations circulated in the two periods. However, the strains from both periods exhibited conserved amino acid changes in the known antigenic epitopes, suggesting that replacement of the predominant G2P[4] cluster was unlikely a result of immune escape. Our findings demonstrate that the pre- and post-vaccine G2P[4] strains circulating in Kilifi, coastal Kenya, differed genetically, but likely were antigenically similar. This information informs the discussion on the consequences of rotavirus vaccination on rotavirus diversity.
