## Supplementary material for "Genomic epidemiology of the rotavirus G2P[4] strains in coastal Kenya pre- and post-rotavirus vaccine introduction, 2012 – 2018": Table S3

### Sheet: Genomic Constellation
Table S3: Whole genome genotypes of the Kilifi G2P[4] strains
Sample ID	Vaccination Period	VP7	VP4	VP6	VP1	VP2	VP3	NSP1	NSP2	NSP3	NSP4	NSP5
RVA/Human-wt/KEN/KLF1066/2014/G2P4	Post-vaccine	G2	P[4]	I2	R2	C2	M2	A2	N2	T2	E2	H2
RVA/Human-wt/KEN/KLF1067/2014/G2P4	Post-vaccine	G2	P[4]	I2	R2	C2	M2	A2	N2	T2	E2	H2
RVA/Human-wt/KEN/KLF0831/2016/G2P4	Post-vaccine	G2	P[4]	I2	R2	C2	M2	A2	N2	T2	E2	H2
RVA/Human-wt/KEN/KLF0833/2016/G2P4	Post-vaccine	G2	P[4]	I2	R2	C2	M2	A2	N2	T2	E2	H2
RVA/Human-wt/KEN/KLF1012/2016/G2P4	Post-vaccine	G2	P[4]	I2	R2	C2	M2	A2	N2	T2	E2	H2
RVA/Human-wt/KEN/KLF1068/2016/G2P4	Post-vaccine	G2	P[4]	I2	R2	C2	M2	A2	N2	T2	E2	H2
RVA/Human-wt/KEN/KLF0836/2016/G2P4	Post-vaccine	G2	P[4]	I2	R2	C2	M2	A2	N2	T2	E2	H2
RVA/Human-wt/KEN/KLF1069/2016/G2P4	Post-vaccine	G2	P[4]	I2	R2	C2	M2	A2	N2	T2	E2	H2
RVA/Human-wt/KEN/KLF0841/2016/G2P4	Post-vaccine	G2	P[4]	I2	R2	C2	M2	A2	N2	T2	E2	H2
RVA/Human-wt/KEN/KLF1014/2016/G2P4	Post-vaccine	G2	P[4]	I2	R2	C2	M2	A2	N2	T2	E2	H2
RVA/Human-wt/KEN/KLF1016/2016/G2P4	Post-vaccine	G2	P[4]	I2	R2	C2	M2	A2	N2	T2	E2	H2
RVA/Human-wt/KEN/KLF1070/2016/G2P4	Post-vaccine	G2	P[4]	I2	R2	C2	M2	A2	N2	T2	E2	H2
RVA/Human-wt/KEN/KLF1071/2016/G2P4	Post-vaccine	G2	P[4]	I2	R2	C2	M2	A2	N2	T2	E2	H2
RVA/Human-wt/KEN/KLF1072/2016/G2P4	Post-vaccine	G2	P[4]	I2	R2	C2	M2	A2	N2	T2	E2	H2
RVA/Human-wt/KEN/KLF0844/2016/G2P4	Post-vaccine	G2	P[4]	I2	R2	C2	M2	A2	N2	T2	E2	H2
RVA/Human-wt/KEN/KLF1073/2016/G2P4	Post-vaccine	G2	P[4]	I2	R2	C2	M2	A2	N2	T2	E2	H2
RVA/Human-wt/KEN/KLF0845/2016/G2P4	Post-vaccine	G2	P[4]	I2	R2	C2	M2	A2	N2	T2	E2	H2
RVA/Human-wt/KEN/KLF0848/2016/G2P4	Post-vaccine	G2	P[4]	I2	R2	C2	M2	A2	N2	T2	E2	H2
RVA/Human-wt/KEN/KLF0849/2016/G2P4	Post-vaccine	G2	P[4]	I2	R2	C2	M2	A2	N2	T2	E2	H2
RVA/Human-wt/KEN/KLF0850/2016/G2P4	Post-vaccine	G2	P[4]	I2	R2	C2	M2	A2	N2	T2	E2	H2
RVA/Human-wt/KEN/KLF0852/2016/G2P4	Post-vaccine	G2	P[4]	I2	R2	C2	M2	A2	N2	T2	E2	H2
RVA/Human-wt/KEN/KLF0853/2016/G2P4	Post-vaccine	G2	P[4]	I2	R2	C2	M2	A2	N2	T2	E2	H2
RVA/Human-wt/KEN/KLF1074/2016/G2P4	Post-vaccine	G2	P[4]	I2	R2	C2	M2	A2	N2	T2	E2	H2
RVA/Human-wt/KEN/KLF0856/2016/G2P4	Post-vaccine	G2	P[4]	I2	R2	C2	M2	A2	N2	T2	E2	H2
RVA/Human-wt/KEN/KLF1075/2016/G2P4	Post-vaccine	G2	P[4]	I2	R2	C2	M2	A2	N2	T2	E2	H2
RVA/Human-wt/KEN/KLF1021/2016/G2P4	Post-vaccine	G2	P[4]	I2	R2	C2	M2	A2	N2	T2	E2	H2
RVA/Human-wt/KEN/KLF1076/2016/G2P4	Post-vaccine	G2	P[4]	I2	R2	C2	M2	A2	N2	T2	E2	H2
RVA/Human-wt/KEN/KLF1026/2017/G2P4	Post-vaccine	G2	P[4]	I2	R2	C2	M2	A2	N2	T2	E2	H2
RVA/Human-wt/KEN/KLF1077/2018/G2P4	Post-vaccine	G2	P[4]	I2	R2	C2	M2	A2	N2	T2	E2	H2
RVA/Human-wt/KEN/KLF1033/2018/G2P4	Post-vaccine	G2	P[4]	I2	R2	C2	M2	A2	N2	T2	E2	H2
RVA/Human-wt/KEN/KLF1078/2018/G2P4	Post-vaccine	G2	P[4]	I2	R2	C2	M2	A2	N2	T2	E2	H2
RVA/Human-wt/KEN/KLF0550/2012/G2P4	Pre-vaccine	G2	P[4]	I2	R2	C2	M2	A2	N2	T2	E2	H2
RVA/Human-wt/KEN/KLF1064/2012/G2P4	Pre-vaccine	G2	P[4]	I2	R2	C2	M2	A2	N2	T2	E2	H2
RVA/Human-wt/KEN/KLF0551/2012/G2P4	Pre-vaccine	G2	P[4]	I2	R2	C2	M2	A2	N2	T2	E2	H2
RVA/Human-wt/KEN/KLF0553/2012/G2P4	Pre-vaccine	G2	P[4]	I2	R2	C2	M2	A2	N2	T2	E2	H2
RVA/Human-wt/KEN/KLF0558/2012/G2P4	Pre-vaccine	G2	P[4]	I2	R2	C2	M2	A2	N2	T2	E2	H2
RVA/Human-wt/KEN/KLF0569/2012/G2P4	Pre-vaccine	G2	P[4]	I2	R2	C2	M2	A2	N2	T2	E2	H2
RVA/Human-wt/KEN/KLF0575/2012/G2P4	Pre-vaccine	G2	P[4]	I2	R2	C2	M2	A2	N2	T2	E2	H2
RVA/Human-wt/KEN/KLF0578/2012/G2P4	Pre-vaccine	G2	P[4]	I2	R2	C2	M2	A2	N2	T2	E2	H2
RVA/Human-wt/KEN/KLF0580/2012/G2P4	Pre-vaccine	G2	P[4]	I2	R2	C2	M2	A2	N2	T2	E2	H2
RVA/Human-wt/KEN/KLF0582/2012/G2P4	Pre-vaccine	G2	P[4]	I2	R2	C2	M2	A2	N2	T2	E2	H2
RVA/Human-wt/KEN/KLF0585/2012/G2P4	Pre-vaccine	G2	P[4]	I2	R2	C2	M2	A2	N2	T2	E2	H2
RVA/Human-wt/KEN/KLF0593/2012/G2P4	Pre-vaccine	G2	P[4]	I2	R2	C2	M2	A2	N2	T2	E2	H2
RVA/Human-wt/KEN/KLF0601/2012/G2P4	Pre-vaccine	G2	P[4]	I2	R2	C2	M2	A2	N2	T2	E2	H2
RVA/Human-wt/KEN/KLF0602/2012/G2P4	Pre-vaccine	G2	P[4]	I2	R2	C2	M2	A2	N2	T2	E2	H2
RVA/Human-wt/KEN/KLF0607/2012/G2P4	Pre-vaccine	G2	P[4]	I2	R2	C2	M2	A2	N2	T2	E2	H2
RVA/Human-wt/KEN/KLF0608/2012/G2P4	Pre-vaccine	G2	P[4]	I2	R2	C2	M2	A2	N2	T2	E2	H2
RVA/Human-wt/KEN/KLF0610/2012/G2P4	Pre-vaccine	G2	P[4]	I2	R2	C2	M2	A2	N2	T2	E2	H2
RVA/Human-wt/KEN/KLF0612/2012/G2P4	Pre-vaccine	G2	P[4]	I2	R2	C2	M2	A2	N2	T2	E2	H2
RVA/Human-wt/KEN/KLF0616/2012/G2P4	Pre-vaccine	G2	P[4]	I2	R2	C2	M2	A2	N2	T2	E2	H2
RVA/Human-wt/KEN/KLF1065/2012/G2P4	Pre-vaccine	G2	P[4]	I2	R2	C2	M2	A2	N2	T2	E2	H2
RVA/Human-wt/KEN/KLF0623/2012/G2P4	Pre-vaccine	G2	P[4]	I2	R2	C2	M2	A2	N2	T2	E2	H2
RVA/Human-wt/KEN/KLF0629/2012/G2P4	Pre-vaccine	G2	P[4]	I2	R2	C2	M2	A2	N2	T2	E2	H2
RVA/Human-wt/KEN/KLF0630/2013/G2P4	Pre-vaccine	G2	P[4]	I2	R2	C2	M2	A2	N2	T2	E2	H2
RVA/Human-wt/KEN/KLF0640/2013/G2P4	Pre-vaccine	G2	P[4]	I2	R2	C2	M2	A2	N2	T2	E2	H2
RVA/Human-wt/KEN/KLF0657/2013/G2P4	Pre-vaccine	G2	P[4]	I2	R2	C2	M2	A2	N2	T2	E2	H2
RVA/Human-wt/KEN/KLF0673/2013/G2P4	Pre-vaccine	G2	P[4]	I2	R2	C2	M2	A2	N2	T2	E2	H2
RVA/Human-wt/KEN/KLF0712/2014/G2P4	Pre-vaccine	G2	P[4]	I2	R2	C2	M2	A2	N2	T2	E2	H2
RVA/Human-wt/KEN/KLF0713/2014/G2P4	Pre-vaccine	G2	P[4]	I2	R2	C2	M2	A2	N2	T2	E2	H2
RVA/Human-wt/KEN/KLF0719/2014/G2P4	Pre-vaccine	G2	P[4]	I2	R2	C2	M2	A2	N2	T2	E2	H2
RVA/Human-wt/KEN/KLF0720/2014/G2P4	Pre-vaccine	G2	P[4]	I2	R2	C2	M2	A2	N2	T2	E2	H2
RVA/Human-wt/KEN/KLF0722/2014/G2P4	Pre-vaccine	G2	P[4]	I2	R2	C2	M2	A2	N2	T2	E2	H2
