## Supplementary material for "Genomic epidemiology of the rotavirus G2P[4] strains in coastal Kenya pre- and post-rotavirus vaccine introduction, 2012 – 2018": Table S4

### Sheet: VP7
Table S4: Amino acid alignment showing changes in known antibody epitopes of the G2 Kilifi strains with respect to the ancestral DS-1 protein sequence (GenBank Accession: HQ650124). Conserved residues in the Kilifi G2 strains relative to the reference sequence are shown with a dot (.).
RVA strain	Lineage	Epitope 7-1a														Epitope 7-1b						Epitope 7-2									AA changes outside the antigenic epitopes
		87	91	94	96	97	98	99	100	104	123	125	129	130	291	201	211	212	213	238	242	143	145	146	147	148	190	217	221	264	15	44	72	75	113	139	178	241	287	306	319
DS-1/1976	I	A	.	S	D	E	W	E	.	Q	D	N	V	.	K	Q	D	V	N	N	N	R	D	N	T	S	D	I	S	G	S	I	S	P	I	V	S	I	I	V	A
KLF1066/2014	IVa-3	.	.	.	N	.	.	.	.	.	.	T	M	.	.	.	.	.	D	.	.	.	.	.	.	.	.	.	.	.	.	M	.	S	T	I	N	.	V	I	T
KLF1067/2014	IVa-3	.	.	.	N	.	.	.	.	.	.	T	M	.	.	.	.	.	D	.	.	.	.	.	.	.	.	.	.	.	.	M	.	S	T	I	N	.	V	I	T
KLF0831/2016	IVa-3	T	.	.	N	.	.	.	.	.	.	T	M	.	.	.	.	.	D	.	.	.	.	.	.	.	.	.	.	.	.	M	.	L	T	I	N	.	V	I	T
KLF0833/2016	IVa-3	T	.	.	N	.	.	.	.	.	.	T	M	.	.	.	.	.	D	.	.	.	.	.	.	.	.	.	.	.	.	M	G	L	T	I	N	.	V	I	T
KLF1012/2016	IVa-3	T	.	.	N	.	.	.	.	.	.	T	M	.	.	.	.	.	D	.	.	.	.	.	.	.	.	.	.	.	.	M	G	L	T	I	N	.	V	I	T
KLF1068/2016	IVa-3	T	.	.	N	.	.	.	.	.	.	T	M	.	.	.	.	.	D	.	.	.	.	.	.	.	.	.	.	.	.	M	G	L	T	I	N	.	V	I	T
KLF0836/2016	IVa-3	T	.	.	N	.	.	.	.	.	.	T	M	.	.	.	.	.	D	.	.	.	.	.	.	.	.	.	.	.	.	M	.	L	T	I	N	.	V	I	T
KLF1069/2016	IVa-3	T	.	.	N	.	.	.	.	.	.	T	M	.	.	.	.	.	D	.	.	.	.	.	.	.	.	.	.	.	.	M	G	L	T	I	N	.	V	I	T
KLF0841/2016	IVa-3	T	.	.	N	.	.	.	.	.	.	T	M	.	.	.	.	.	D	.	.	.	.	.	.	.	.	.	.	.	.	M	G	L	T	I	N	.	V	I	T
KLF1014/2016	IVa-3	T	.	.	N	.	.	.	.	.	.	T	M	.	.	.	.	.	D	.	.	.	.	.	.	.	.	.	.	.	.	M	G	L	T	I	N	.	V	I	T
KLF1016/2016	IVa-3	T	.	.	N	.	.	.	.	.	.	T	M	.	.	.	.	.	D	.	.	.	.	.	.	.	.	.	.	.	.	M	G	L	T	I	N	.	V	I	T
KLF1070/2016	IVa-3	T	.	.	N	.	.	.	.	.	.	T	M	.	.	.	.	.	D	.	.	.	.	.	.	.	.	.	.	.	.	M	G	L	T	I	N	.	V	I	T
KLF1071/2016	IVa-3	T	.	.	N	.	.	.	.	.	.	T	M	.	.	.	.	.	D	.	.	.	.	.	.	.	.	.	.	.	.	M	G	L	T	I	N	.	V	I	T
KLF1072/2016	IVa-3	T	.	.	N	.	.	.	.	.	.	T	M	.	.	.	.	.	D	.	.	.	.	.	.	.	.	.	.	.	.	M	G	L	T	I	N	.	V	I	T
KLF0844/2016	IVa-3	T	.	.	N	.	.	.	.	.	.	T	M	.	.	.	.	.	D	.	.	.	.	.	.	.	.	.	.	.	.	M	G	L	T	I	N	.	V	I	T
KLF1073/2016	IVa-3	T	.	.	N	.	.	.	.	.	.	T	M	.	.	.	.	.	D	.	.	.	.	.	.	.	.	.	.	.	.	M	G	L	T	I	N	.	V	I	T
KLF0845/2016	IVa-3	T	.	.	N	.	.	.	.	.	.	T	M	.	.	.	.	.	D	.	.	.	.	.	.	.	.	.	.	.	.	M	G	L	T	I	N	.	V	I	T
KLF0848/2016	IVa-3	T	.	.	N	.	.	.	.	.	.	T	M	.	.	.	.	.	D	.	.	.	.	.	.	.	.	.	.	.	.	M	G	L	T	I	N	.	V	I	T
KLF0849/2016	IVa-3	T	.	.	N	.	.	.	.	.	.	T	M	.	.	.	.	.	D	.	.	.	.	.	.	.	.	.	.	.	.	M	G	L	T	I	N	.	V	I	T
KLF0850/2016	IVa-3	T	.	.	N	.	.	.	.	.	.	T	M	.	.	.	.	.	D	.	.	.	.	.	.	.	.	.	.	.	.	M	G	L	T	I	N	.	V	I	T
KLF0852/2016	IVa-3	T	.	.	N	.	.	.	.	.	.	T	M	.	.	.	.	.	D	.	.	.	.	.	.	.	.	.	.	.	.	M	G	L	T	I	N	.	V	I	T
KLF0853/2014	IVa-3	T	.	.	N	.	.	.	.	.	.	T	M	.	.	.	.	.	D	.	.	.	.	.	.	.	.	.	.	.	.	M	G	L	T	I	N	.	V	I	T
KLF1074/2016	IVa-3	T	.	.	N	.	.	.	.	.	.	T	M	.	.	.	.	.	D	.	.	.	.	.	.	.	.	.	.	.	.	M	G	L	T	I	N	.	V	I	T
KLF0856/2016	IVa-3	T	.	.	N	.	.	.	.	.	.	T	M	.	.	.	.	.	D	.	.	.	.	.	.	.	.	.	.	.	.	M	G	L	T	I	N	.	V	I	T
KLF1075/2016	IVa-3	T	.	.	N	.	.	.	.	.	.	T	M	.	.	.	.	.	D	.	.	.	.	.	.	.	.	.	.	.	.	M	G	L	T	I	N	.	V	I	T
KLF1021/2016	IVa-3	T	.	.	N	.	.	.	.	.	.	T	M	.	.	.	.	.	D	.	.	.	.	.	.	.	.	.	.	.	.	M	G	L	T	I	N	.	V	I	T
KLF1076/2016	IVa-3	T	.	.	N	.	.	.	.	.	.	T	M	.	.	.	.	.	D	.	.	.	.	.	.	.	.	.	.	.	.	M	G	L	T	I	N	.	V	I	T
KLF1026/2017	IVa-3	T	.	.	N	.	.	.	.	.	.	T	M	.	.	.	.	.	D	.	.	.	.	.	.	.	.	.	.	.	.	M	G	L	T	I	N	.	V	I	T
KLF1077/2018	IVa-3	T	.	.	N	.	.	.	.	.	.	T	M	.	.	.	.	.	D	.	.	.	.	.	.	.	.	.	.	.	.	M	G	L	T	I	N	.	V	I	T
KLF1078/2018	IVa-3	T	.	.	N	.	.	.	.	.	.	T	M	.	.	.	.	.	D	.	.	.	.	.	.	.	.	.	.	.	.	M	G	L	T	I	N	.	V	I	T
KLF1033/2018	IVa-3	T	.	.	N	.	.	.	.	.	.	T	M	.	.	.	.	.	D	.	.	.	.	.	.	.	.	.	.	.	.	M	N	S	T	I	N	.	V	I	T
KLF0550/2012	IVa-1	T	.	.	N	.	.	.	.	.	.	T	M	.	.	.	.	.	.	.	S	.	.	.	.	.	.	.	.	.	F	M	.	S	T	.	N	M	V	I	T
KLF1064/2012	IVa-1	T	.	.	N	.	.	.	.	.	.	T	M	.	.	.	.	.	.	.	S	.	.	.	.	.	.	.	.	.	F	M	.	S	T	.	N	M	V	I	T
KLF0551/2012	IVa-1	T	.	.	N	.	.	.	.	.	.	T	M	.	.	.	.	.	.	.	S	.	.	.	.	.	.	.	.	.	F	M	.	S	T	.	N	M	V	I	T
KLF0553/2012	IVa-1	T	.	.	N	.	.	.	.	.	.	T	M	.	.	.	.	.	.	.	S	.	.	.	.	.	.	.	.	.	F	M	.	S	T	.	N	M	V	I	T
KLF0558/2012	IVa-1	T	.	.	N	.	.	.	.	.	.	T	M	.	.	.	.	.	.	.	S	.	.	.	.	.	.	.	.	.	F	M	.	S	T	.	N	M	V	I	T
KLF0569/2012	IVa-3	T	.	.	N	.	.	.	.	.	.	T	M	.	.	.	.	.	D	.	.	.	.	.	.	.	.	.	.	.	.	M	.	S	T	I	N	.	V	I	T
KLF0570/2012	IVa-3	T	.	.	N	.	.	.	.	.	.	T	M	.	.	.	.	.	D	.	.	.	.	.	.	.	.	.	.	.	.	M	.	S	T	I	N	.	V	I	.
KLF0575/2012	IVa-3	T	.	.	N	.	.	.	.	.	.	T	M	.	.	.	.	.	D	.	.	.	.	.	.	.	.	.	.	.	.	M	.	S	T	I	N	.	V	I	T
KLF0578/2012	IVa-3	T	.	.	N	.	.	.	.	.	.	T	M	.	.	.	.	.	D	.	.	.	.	.	.	.	.	.	.	.	.	M	.	S	T	I	N	.	V	I	T
KLF0580/2012	IVa-3	T	.	.	N	.	.	.	.	.	.	T	M	.	.	.	.	.	D	.	.	.	.	.	.	.	.	.	.	.	.	M	.	S	T	I	N	.	V	I	T
KLF0582/2012	IVa-3	T	.	.	N	.	.	.	.	.	.	T	M	.	.	.	.	.	D	.	.	.	.	.	.	.	.	.	.	.	.	M	.	S	T	I	N	.	V	I	-
KLF0585/2012	IVa-3	T	.	.	N	.	.	.	.	.	.	T	M	.	.	.	.	.	D	.	.	.	.	.	.	.	.	.	.	.	.	M	.	S	T	I	N	.	V	I	-
KLF0593/2012	IVa-3	T	.	.	N	.	.	.	.	.	.	T	M	.	.	.	.	.	D	.	.	.	.	.	.	.	.	.	.	.	.	M	.	S	T	I	N	.	V	I	-
KLF0601/2012	IVa-3	T	.	.	N	.	.	.	.	.	.	T	M	.	.	.	.	.	D	.	.	.	.	.	.	.	.	.	.	.	.	M	.	S	T	.	N	.	V	I	T
KLF0602/2012	IVa-3	T	.	.	N	.	.	.	.	.	.	T	M	.	.	.	.	.	D	.	.	.	.	.	.	.	.	.	.	.	.	M	.	S	T	I	N	.	V	I	T
KLF0607/2012	IVa-3	T	.	.	N	.	.	.	.	.	.	T	M	.	.	.	.	.	D	.	.	.	.	.	.	.	.	.	.	.	.	M	.	S	T	I	N	.	V	I	T
KLF0608/2012	IVa-3	T	.	.	N	.	.	.	.	.	.	T	M	.	.	.	.	.	D	.	.	.	.	.	.	.	.	.	.	.	.	M	.	S	T	I	N	.	V	I	T
KLF0610/2012	IVa-3	T	.	.	N	.	.	.	.	.	.	T	M	.	.	.	.	.	D	.	.	.	.	.	.	.	.	.	.	.	.	M	.	S	T	I	N	.	V	I	T
KLF0612/2012	IVa-3	T	.	.	N	.	.	.	.	.	.	T	M	.	.	.	.	.	D	.	.	.	.	.	.	.	.	.	.	.	.	M	.	S	T	I	N	.	V	I	T
KLF0616/2012	IVa-3	T	.	.	N	.	.	.	.	.	.	T	M	.	.	.	.	.	D	.	.	.	.	.	.	.	.	.	.	.	.	M	.	S	T	I	N	.	V	I	T
KLF1065/2012	IVa-3	T	.	.	N	.	.	.	.	.	.	T	M	.	.	.	.	.	D	.	.	.	.	.	.	.	.	.	.	.	.	M	.	S	T	I	N	.	V	I	T
KLF0623/2012	IVa-3	T	.	.	N	.	.	.	.	.	.	T	M	.	.	.	.	.	D	.	.	.	.	.	.	.	.	.	.	.	.	M	.	S	T	I	N	.	V	I	-
KLF0629/2012	IVa-3	T	.	.	N	.	.	.	.	.	.	T	M	.	.	.	.	.	D	.	.	.	.	.	.	.	.	.	.	.	.	M	.	S	T	I	N	.	V	I	-
KLF0630/2013	IVa-3	T	.	.	N	.	.	.	.	.	.	T	M	.	.	.	.	.	D	.	.	.	.	.	.	.	.	.	.	.	.	M	.	S	T	I	N	.	V	I	.
KLF0640/2013	IVa-3	T	.	.	N	.	.	.	.	.	.	T	M	.	.	.	.	.	D	.	.	.	.	.	.	.	.	.	.	.	.	M	.	S	T	I	N	.	V	I	T
KLF0657/2013	IVa-3	T	.	.	N	.	.	.	.	.	.	T	M	.	.	.	.	.	D	.	.	.	.	.	.	.	.	.	.	.	.	M	.	S	T	I	N	.	V	I	.
KLF0673/2013	IVa-3	T	.	.	N	.	.	.	.	.	.	T	M	.	.	.	.	.	D	.	.	.	.	.	.	.	.	.	.	.	.	M	.	S	T	I	N	.	V	I	.
KLF0712/2014	IVa-3	.	.	.	N	.	.	.	.	.	.	T	M	.	.	.	.	.	D	.	.	.	.	.	.	.	.	.	.	.	.	M	.	S	T	I	N	.	V	I	T
KLF0713/2014	IVa-3	.	.	.	N	.	.	.	.	.	.	T	M	.	.	.	.	.	D	.	.	.	.	.	.	.	.	.	.	.	.	M	.	S	T	I	N	.	V	I	T
KLF0719/2014	IVa-3	.	.	.	N	.	.	.	.	.	.	T	M	.	.	.	.	.	D	.	.	.	.	.	.	.	.	.	.	.	.	M	.	S	T	I	N	.	V	I	-
KLF0720/2014	IVa-3	.	.	.	N	.	.	.	.	.	.	T	M	.	.	.	.	.	D	.	.	.	.	.	.	.	.	.	.	.	.	M	.	S	T	I	N	.	V	I	T
KLF0722/2014	IVa-3	.	.	.	N	.	.	.	.	.	.	T	M	.	.	.	.	.	D	.	.	.	.	.	.	.	.	.	.	.	.	M	.	S	T	I	N	.	V	I	T
